# *SETBP1* variants outside the degron disrupt DNA-binding and transcription independent of protein abundance to cause a heterogeneous neurodevelopmental disorder

**DOI:** 10.1101/2022.03.04.22271462

**Authors:** Maggie MK Wong, Rosalie A Kampen, Ruth O Braden, Gökberk Alagöz, Michael S Hildebrand, Christopher Barnett, Meghan Barnett, Alfredo Brusco, Diana Carli, Bert BA de Vries, Alexander JM Dingemans, Frances Elmslie, Giovanni B Ferrero, Nadieh A Jansen, Ingrid MBH van de Laar, Alice Moroni, David Mowat, Lucinda Murray, Francesca Novara, Angela Peron, Ingrid E Scheffer, Fabio Sirchia, Samantha J Turner, Aglaia Vignoli, Arianna Vino, Sacha Weber, Wendy K Chung, Marion Gerard, Vanessa López-González, Elizabeth Palmer, Angela T Morgan, Bregje W van Bon, Simon E Fisher

## Abstract

Germline *de novo SETBP1* variants cause clinically distinct and heterogeneous neurodevelopmental disorders. Heterozygous missense variants at a hotspot encoding a canonical degron lead to SETBP1 accumulation and Schinzel-Giedion syndrome (SGS), a rare severe developmental disorder involving multisystem malformations. Heterozygous loss-of-function variants result in *SETBP1* haploinsufficiency disorder which is phenotypically much milder than SGS. Following an initial description of four individuals with atypical SGS carrying heterozygous missense variants adjacent to the degron, a few individual cases of variants outside the degron were reported. Due to the lack of systematic investigation of genotype-phenotype associations of different types of *SETBP1* variants, and limited understanding of the roles of the gene in brain development, the extent of clinical heterogeneity and how this relates to underlying pathophysiological mechanisms remain elusive, imposing challenges for diagnosis and patient care. Here, we present a comprehensive investigation of the largest cohort to-date of individuals carrying *SETBP1* missense variants outside the degron (n=18, including one in-frame deletion). We performed thorough clinical and speech phenotyping with functional follow-up using cellular assays and transcriptomics. Our findings suggest that such variants cause a clinically and functionally variable developmental syndrome, showing only partial overlaps with classical SGS and *SETBP1* haploinsufficiency disorder, and primarily characterised by intellectual disability, epilepsy, speech and motor impairment. We provide evidence of loss-of-function pathophysiological mechanisms impairing ubiquitination, DNA-binding and transcription. In contrast to SGS and *SETBP1* haploinsufficiency, these effects are independent of protein abundance. Overall, our study provides important novel insights into diagnosis, patient care and aetiology of SETBP1-related disorders.
