## Supplementary Table 3 for "*SETBP1* variants outside the degron disrupt DNA-binding and transcription independent of protein abundance to cause a heterogeneous neurodevelopmental disorder"

### Sheet: Sheet1
Somatic events				Germline events			Green = overlap between somatic and germline
Cancer		Haematopoietic and lymphoid						Same position, same substitution
Mutation	Count	Mutation	Count	Substitution	#			Same position, different substitution
p.E16K	2	p.R54H	3	p.S444R	1
p.P21S	1	p.E90K	1	p.V657A	1
p.S23C	1	p.S214V	1	p.S854F	1
p.S23W	1	p.V231L	1	p.S854Y	1
p.A25V	1	p.T232I	1	p.S857R	1
p.P37T	1	p.N234K	1	p.E858K	4
p.G47R	1	p.G271A	1	p.E862K	2
p.P49T	1	p.S344R	1	p.S867R	2
p.P49S	2	p.A390T	1	p.D868A	1
p.P49L	1	p.H399R	1	p.D868N	14
p.E53G	1	p.K459E	2	p.D868Y	1
p.R54C	3	p.P491S	1	p.S869N	1
p.R54H	5	p.R627C	3	p.S869R	1
p.D61N	1	p.P637R	1	p.G870D	3
p.D61V	1	p.E645K	1	p.G870S	12
p.G64S	1	p.I705V	1	p.I871S	2
p.S65L	2	p.K711T	1	p.I871T	13
p.R67W	4	p.S854A	1	p.T873I	1
p.D68Y	1	p.E858K	5	p.D874G	1
p.D70Y	1	p.E863K	1	p.L957P	1
p.N72H	1	p.S867G	1	p.P995L	1
p.N72S	1	p.S867N	1	p.H1167N	1
p.S73Y	1	p.S867R	4
p.N74Y	1	p.D868N	148
p.A75V	1	p.D868Y	4
p.D76N	1	p.D868G	2
p.S77T	1	p.S869R	5
p.E78G	1	p.S869N	3
p.G85C	1	p.S869G	4
p.E90K	1	p.G870S	131
p.N97H	1	p.G870R	5
p.N97I	1	p.G870D	9
p.F98V	1	p.G870V	1
p.E100G	1	p.I871T	35
p.I107F	1	p.I871S	2
p.I107N	2	p.G872R	5
p.T110A	1	p.G872S	1
p.R112Q	2	p.T873R	4
p.A113S	1	p.D874N	5
p.P117Q	1	p.D874Y	1
p.K118N	2	p.D880N	1
p.Y123H	1	p.D880E	1
p.P126Q	1	p.A882T	1
p.E128D	1	p.D895G	1
p.K134E	1	p.D908N	2
p.G137V	1	p.R918W	1
p.R143C	1	p.R948H	1
p.R143H	2	p.P1050T	1
p.R143L	2	p.V1101I	3
p.S148I	1	p.P1130T	1
p.A150T	1	p.R1321H	2
p.K152N	1	p.T1360I	1
p.E154K	1	p.L1378V	1
p.S159C	1	p.I1407S	1
p.K160N	1	p.R1454H	1
p.L163I	1	p.P1543R	1
p.A166T	1	p.P1563L	1
p.A166D	1
p.A166V	2
p.A170T	1
p.L174F	1
p.G176E	1
p.F177I	1
p.P179T	1
p.A181G	1
p.E183K	3
p.R184K	1
p.P185H	1
p.K187E	1
p.L191V	1
p.Y193N	1
p.T195M	4
p.P198S	1
p.G203C	1
p.D204E	1
p.T205A	1
p.H210Q	1
p.S214R	1
p.S214V	1
p.N218K	1
p.M220V	1
p.W222R	1
p.G229V	1
p.V231L	1
p.T232I	1
p.N234K	1
p.T245P	1
p.S247T	1
p.A253T	1
p.L254P	1
p.E255Q	1
p.V257M	2
p.S259F	1
p.F260S	3
p.F260L	1
p.K262N	1
p.K267E	2
p.S269R	1
p.G271A	1
p.G271V	1
p.N280S	1
p.D283Y	1
p.G288C	1
p.S295I	1
p.H296R	1
p.S298L	1
p.P299R	1
p.G310R	1
p.D316Y	1
p.E324D	1
p.P325S	2
p.G332D	1
p.K336T	2
p.I343R	1
p.S344R	1
p.T346I	2
p.D353V	1
p.V355I	1
p.V355F	1
p.Q359H	1
p.K360Q	1
p.A361T	1
p.A361S	1
p.E366K	2
p.G367W	1
p.G367E	1
p.R369S	1
p.E370K	1
p.E370Q	1
p.G371D	1
p.A374T	1
p.S376I	2
p.Q378H	1
p.N386S	1
p.A390T	2
p.P393S	1
p.E394Q	1
p.S397L	1
p.H399R	1
p.P405S	1
p.L411R	1
p.D412Y	3
p.Q422E	1
p.S423F	2
p.A426V	1
p.K430N	1
p.E434Q	1
p.G440V	1
p.S445N	1
p.E446K	1
p.E446D	1
p.S455Y	1
p.E456Q	1
p.G457E	1
p.K459E	2
p.P462S	3
p.R463G	1
p.K469E	1
p.E472Q	1
p.E474K	1
p.S477T	1
p.S477L	1
p.G479C	1
p.L480F	1
p.E481D	1
p.A486V	1
p.P491S	2
p.G492R	1
p.R498W	3
p.R498Q	2
p.P500L	1
p.M504V	1
p.T508M	1
p.L518P	1
p.I521V	1
p.P524L	1
p.K525Q	1
p.F526I	1
p.R530Q	7
p.R531W	1
p.R531M	2
p.R531S	1
p.C534Y	1
p.P539A	1
p.M542V	1
p.M542I	1
p.A549T	1
p.T550P	1
p.S551Y	1
p.K553I	1
p.P558H	1
p.P558L	1
p.P559L	1
p.P563S	4
p.I564S	1
p.T565N	1
p.P566L	1
p.S567F	1
p.T574P	1
p.D575H	1
p.T581A	1
p.R587W	1
p.P590T	1
p.K591N	1
p.P594S	1
p.P594H	1
p.L596V	1
p.T597K	1
p.E599K	2
p.E599Q	2
p.T600M	1
p.H602L	1
p.S606F	3
p.V610I	1
p.T620P	1
p.K621E	1
p.K621N	2
p.R623I	1
p.R626Q	1
p.R627C	3
p.R627H	2
p.A630G	1
p.A630V	3
p.L632F	1
p.A633V	1
p.P637R	1
p.G638R	1
p.D640N	1
p.D640E	1
p.K641N	2
p.M643V	1
p.M643L	1
p.E645K	1
p.M646I	2
p.H649Y	1
p.K650N	1
p.G656R	1
p.G656D	2
p.D659N	1
p.I666N	1
p.K668T	2
p.K668R	1
p.K668N	1
p.M669I	2
p.K673N	1
p.S687R	1
p.V688I	1
p.A694S	1
p.A694V	1
p.P696T	1
p.P696L	1
p.T698N	1
p.S699G	1
p.A702S	1
p.A702V	1
p.A704T	1
p.A704D	1
p.I705V	1
p.S707R	1
p.K711T	1
p.Q712K	1
p.N714H	1
p.S716G	1
p.K717N	1
p.R727Q	4
p.R727L	2
p.R729M	1
p.R729I	1
p.R729S	1
p.P737L	1
p.P738S	1
p.E740K	1
p.E741D	1
p.P742L	2
p.P749H	1
p.R750G	1
p.D757E	1
p.A760V	1
p.V761M	2
p.S763C	1
p.Q766K	1
p.A770P	1
p.A770V	1
p.P773Q	1
p.A774S	1
p.M776K	1
p.P778Q	1
p.S780A	1
p.T781I	1
p.L783V	1
p.S786Y	1
p.S786F	2
p.P792H	1
p.A793V	1
p.F799I	1
p.P806L	1
p.L808I	1
p.P815S	1
p.G821E	1
p.S830F	1
p.P831Q	1
p.P832L	1
p.A836T	1
p.A836D	1
p.N837S	1
p.P839L	1
p.E844K	1
p.G846C	1
p.I851F	1
p.T852M	2
p.L853M	1
p.S854A	1
p.V856M	1
p.E858K	8
p.E862A	1
p.E863K	1
p.E863D	1
p.T864M	2
p.I865N	1
p.S867G	1
p.S867N	2
p.S867R	4
p.D868N	149
p.D868Y	5
p.D868G	2
p.S869R	5
p.S869N	3
p.S869G	4
p.G870S	132
p.G870R	5
p.G870D	9
p.G870V	1
p.I871T	35
p.I871S	2
p.G872R	5
p.G872E	1
p.G872S	1
p.T873R	4
p.D874N	5
p.D874Y	1
p.D880N	2
p.D880E	1
p.A882T	1
p.A882V	2
p.K884N	2
p.S886L	1
p.S888F	1
p.S893F	1
p.D895G	2
p.F896S	1
p.S898F	2
p.L899P	1
p.P902Q	1
p.A904G	1
p.I905F	1
p.P906L	5
p.D908N	4
p.S910N	1
p.K912N	1
p.N913T	1
p.R914W	3
p.R918W	2
p.H921Y	1
p.I923N	1
p.D925E	1
p.N926T	1
p.F927V	1
p.E931K	1
p.K934N	1
p.K939M	1
p.K939N	1
p.K941E	1
p.R942W	1
p.R942Q	2
p.R942L	1
p.S944R	1
p.S944N	1
p.R948S	1
p.R948C	1
p.R948H	2
p.D949N	3
p.D950N	1
p.A955V	2
p.E959K	1
p.I961S	1
p.F964L	1
p.Q965R	1
p.S970F	3
p.R972Q	2
p.Y974C	1
p.E979K	2
p.P981L	1
p.P983S	2
p.R987W	10
p.N989K	1
p.F990C	2
p.H992R	1
p.Y994C	1
p.P995L	1
p.V996M	1
p.Q1000L	1
p.D1002Y	1
p.P1003S	1
p.R1008C	1
p.R1008H	1
p.R1019S	1
p.R1019H	2
p.R1021M	1
p.A1023S	1
p.K1024I	1
p.Q1036H	2
p.F1038I	1
p.S1039R	1
p.S1044N	1
p.G1045E	1
p.P1050T	1
p.P1050H	1
p.M1053L	1
p.T1056P	1
p.M1060V	1
p.M1060I	2
p.M1061T	1
p.G1064C	1
p.G1064V	1
p.Y1065H	2
p.Y1066H	1
p.G1067S	2
p.P1072H	2
p.P1072L	1
p.L1075I	1
p.S1076L	2
p.T1078M	1
p.L1079I	1
p.G1080V	1
p.A1082P	1
p.S1083C	1
p.P1084T	1
p.P1084S	1
p.P1091S	1
p.P1092T	1
p.Q1094E	1
p.F1095L	1
p.F1095_H1096delinsLN	1
p.H1096N	1
p.N1098K	1
p.S1099Y	1
p.H1100N	1
p.H1100Y	1
p.H1100R	1
p.V1101I	11
p.S1104Y	1
p.G1105S	2
p.G1105V	1
p.Q1118H	1
p.M1123V	1
p.M1128I	1
p.P1130T	10
p.A1140D	1
p.A1140G	1
p.R1146W	1
p.L1147F	1
p.H1148Y	1
p.K1155N	1
p.H1156N	1
p.E1160K	1
p.R1162W	1
p.I1163M	1
p.D1168Y	1
p.D1168G	1
p.G1172R	2
p.L1173V	1
p.F1181V	1
p.S1182Y	1
p.R1189W	2
p.A1193T	1
p.A1193S	1
p.K1195E	1
p.L1197F	1
p.V1200A	1
p.E1202G	1
p.K1211N	1
p.H1212Y	1
p.E1216K	2
p.A1217V	1
p.T1230I	1
p.S1232C	1
p.D1238N	1
p.Q1240E	1
p.Q1240H	1
p.Q1244R	3
p.E1247K	4
p.D1250H	1
p.L1251F	1
p.P1255H	1
p.P1255L	2
p.D1257G	1
p.K1261E	1
p.R1262K	2
p.R1262T	1
p.G1268V	1
p.D1269G	8
p.S1272T	1
p.V1280L	2
p.S1282R	1
p.P1286S	2
p.S1287L	4
p.N1288K	1
p.D1294H	2
p.V1295M	1
p.Y1303C	1
p.T1308K	1
p.T1308M	2
p.Y1309C	1
p.R1310M	1
p.D1313G	2
p.M1319T	1
p.R1321H	2
p.R1321L	1
p.E1323K	1
p.Y1327C	1
p.D1328N	2
p.S1329P	1
p.S1330T	1
p.G1334W	1
p.G1334E	1
p.G1334V	1
p.M1335I	1
p.S1337N	2
p.S1337T	1
p.S1337I	1
p.P1338S	2
p.H1339R	1
p.L1340F	1
p.K1341N	1
p.H1348R	1
p.N1351T	2
p.N1351K	2
p.E1352K	2
p.G1353C	1
p.T1360I	1
p.P1364L	1
p.A1366S	1
p.A1366E	1
p.L1378V	1
p.L1381F	1
p.A1382T	1
p.A1385T	1
p.A1385S	1
p.A1386T	1
p.T1387K	1
p.G1392S	1
p.R1401L	1
p.R1402W	1
p.R1402L	1
p.E1405K	1
p.E1405Q	1
p.A1406V	1
p.I1407S	1
p.E1410K	1
p.R1412W	1
p.R1412Q	2
p.R1412L	1
p.M1414I	1
p.C1415F	2
p.T1418I	1
p.K1419N	1
p.T1423S	1
p.H1429Y	1
p.N1431D	2
p.K1437T	1
p.K1437R	2
p.K1437M	1
p.S1443L	1
p.T1445P	1
p.V1450M	2
p.K1452N	1
p.R1454C	2
p.R1454H	2
p.R1456C	1
p.R1456H	1
p.R1458K	1
p.Q1460K	1
p.D1465N	2
p.E1466D	3
p.D1467N	1
p.S1468C	1
p.S1468F	1
p.R1469T	1
p.R1469I	1
p.R1469S	1
p.Q1471L	1
p.M1472R	1
p.E1476K	1
p.E1476G	1
p.D1480N	1
p.P1482S	2
p.R1485I	1
p.V1495L	2
p.A1500T	1
p.E1510K	1
p.P1524T	2
p.P1540L	1
p.P1543R	1
p.P1548S	1
p.P1548R	1
p.H1555Y	2
p.Q1558L	5
p.A1559V	1
p.P1563L	2
p.P1568H	3
p.P1568L	2
p.P1574T	1
p.A1581P	2
p.R1588G	1
p.R1588Q	1
p.E1591Q	1
p.V1594F	1
