## Supplementary Table 8 for "*SETBP1* variants outside the degron disrupt DNA-binding and transcription independent of protein abundance to cause a heterogeneous neurodevelopmental disorder"

### Sheet: Sheet 1
Probe	Chromosome.x.x	Start.x.x	End.x.x	Probe.Strand.x.x	Feature.x.x	ID.x.x	Description.x.x	Feature.Strand.x.x	Type.x.x	Feature.Orientation.x.x	Distance.x.x	P.value..Ctrl.M.vs.Patient.M_DESeq.stats.p.0.05.after.correction.	FDR..Ctrl.M.vs.Patient.M_DESeq.stats.p.0.05.after.correction.	Log2.Fold.Change..Ctrl.M.vs.Patient.M_DESeq.stats.p.0.05.after.correction.	Shrunk.Log2.Fold.Change..Ctrl.M.vs.Patient.M_DESeq.stats.p.0.05.after.correction.
ABCC9	12	21797401	21942529	-	ABCC9	ENSG00000069431	ATP binding cassette subfamily C member 9 [Source:HGNC Symbol;Acc:HGNC:60]	-	gene	overlapping	0	6.152592533501548E-35	3.484513789912279E-32	-3.356506586074829	-2.99027681350708
AC119674.2	1	56173433	56524495	-	AC119674.1	ENSG00000260971	No description	-	gene	overlapping	0	6.14165385215415E-10	4.225076111197268E-8	-2.406262159347534	-1.9085012674331665
ADGRG6	6	142301854	142446266	+	ADGRG6	ENSG00000112414	adhesion G protein-coupled receptor G6 [Source:HGNC Symbol;Acc:HGNC:13841]	+	gene	overlapping	0	0.0	0.0	3.0933523178100586	2.890780448913574
ALDH1A1	9	72900662	73080442	-	ALDH1A1	ENSG00000165092	aldehyde dehydrogenase 1 family member A1 [Source:HGNC Symbol;Acc:HGNC:402]	-	gene	overlapping	0	0.0012353014899417758	0.01628386601805687	-10.428699493408203	-0.13710832595825195
ANGPT1	8	107249482	107498055	-	ANGPT1	ENSG00000154188	angiopoietin 1 [Source:HGNC Symbol;Acc:HGNC:484]	-	gene	overlapping	0	3.4832862638722872E-6	1.0847630619537085E-4	2.268862724304199	1.6603132486343384
ANO1	11	70078302	70189528	+	ANO1	ENSG00000131620	anoctamin 1 [Source:HGNC Symbol;Acc:HGNC:21625]	+	gene	overlapping	0	3.570331159608031E-7	1.4230487067834474E-5	4.457455158233643	2.0850322246551514
BDKRB2	14	96204679	96244166	+	BDKRB2	ENSG00000168398	bradykinin receptor B2 [Source:HGNC Symbol;Acc:HGNC:1030]	+	gene	overlapping	0	1.72203851178665E-9	1.0698163777078662E-7	-2.5497756004333496	-1.941314935684204
BRINP1	9	119153458	119369467	-	BRINP1	ENSG00000078725	BMP/retinoic acid inducible neural specific 1 [Source:HGNC Symbol;Acc:HGNC:2687]	-	gene	overlapping	0	1.0573158879573673E-22	3.178865756916369E-20	-4.726598262786865	-3.41007137298584
CA12	15	63321378	63382161	-	CA12	ENSG00000074410	carbonic anhydrase 12 [Source:HGNC Symbol;Acc:HGNC:1371]	-	gene	overlapping	0	6.147194653749466E-4	0.009223821572959423	-1.765703558921814	-1.2062689065933228
CD9	12	6199715	6238271	+	CD9	ENSG00000010278	CD9 molecule [Source:HGNC Symbol;Acc:HGNC:1709]	+	gene	overlapping	0	6.36688491795212E-5	0.0013494582381099463	-2.4526617527008057	-1.4383569955825806
CEMIP	15	80779343	80951776	+	CEMIP	ENSG00000103888	cell migration inducing hyaluronidase 1 [Source:HGNC Symbol;Acc:HGNC:29213]	+	gene	overlapping	0	3.1886772831057897E-6	1.0062504588859156E-4	-3.0842807292938232	-1.6330159902572632
CHRM2	7	136868669	137020255	+	AC009264.1	ENSG00000234352	No description	-	gene	overlapping	0	9.438806104652013E-20	2.2102236188914848E-17	4.1827216148376465	3.1724438667297363
CMKLR1	12	108288044	108339341	-	CMKLR1	ENSG00000174600	chemerin chemokine-like receptor 1 [Source:HGNC Symbol;Acc:HGNC:2121]	-	gene	overlapping	0	0.0	0.0	3.7552309036254883	3.4652280807495117
COMP	19	18782773	18791314	-	COMP	ENSG00000105664	cartilage oligomeric matrix protein [Source:HGNC Symbol;Acc:HGNC:2227]	-	gene	overlapping	0	3.8739409546906245E-7	1.531527414044831E-5	-4.254313945770264	-1.5089406967163086
CPE	4	165361194	165498320	+	CPE	ENSG00000109472	carboxypeptidase E [Source:HGNC Symbol;Acc:HGNC:2303]	+	gene	overlapping	0	1.0415344759543452E-15	1.55610374303998E-13	2.434483766555786	2.126784324645996
ELN	7	74027789	74069907	+	ELN	ENSG00000049540	elastin [Source:HGNC Symbol;Acc:HGNC:3327]	+	gene	overlapping	0	0.0050564236007630825	0.04971299320459366	-2.881826162338257	-0.8502444624900818
EMB	5	50396192	50443248	-	EMB	ENSG00000170571	embigin [Source:HGNC Symbol;Acc:HGNC:30465]	-	gene	overlapping	0	6.803944074817991E-8	3.1501224384555826E-6	3.1776750087738037	2.091886520385742
ENC1	5	74627406	74641424	-	ENC1	ENSG00000171617	ectodermal-neural cortex 1 [Source:HGNC Symbol;Acc:HGNC:3345]	-	gene	overlapping	0	1.0834578893781366E-11	9.95677429393993E-10	1.567369818687439	1.444374918937683
FAM118A	22	45308968	45341955	+	FAM118A	ENSG00000100376	family with sequence similarity 118 member A [Source:HGNC Symbol;Acc:HGNC:1313]	+	gene	overlapping	0	4.562613786856961E-40	3.4722922624622475E-37	-2.815958261489868	-2.620121479034424
FNDC1	6	159169397	159272109	+	AL356417.2	ENSG00000233682	No description	-	gene	overlapping	0	0.0037313576322048903	0.039252594113349915	-1.6258821487426758	-1.0489684343338013
HLA-A	6	29941260	29945884	+	HLA-A	ENSG00000206503	major histocompatibility complex, class I, A [Source:HGNC Symbol;Acc:HGNC:4931]	+	gene	overlapping	0	0.004189087077975273	0.042900267988443375	4.564958572387695	0.8431285619735718
KRT19	17	41523617	41528308	-	KRT19	ENSG00000171345	keratin 19 [Source:HGNC Symbol;Acc:HGNC:6436]	-	gene	overlapping	0	0.0016866109799593687	0.020881565287709236	-3.407137393951416	-0.8661450147628784
LHX9	1	197911902	197935478	+	LHX9	ENSG00000143355	LIM homeobox 9 [Source:HGNC Symbol;Acc:HGNC:14222]	+	gene	overlapping	0	6.393279471410234E-19	1.3538741694852242E-16	4.069634437561035	3.0945041179656982
MITF	3	69739435	69968337	+	MITF	ENSG00000187098	melanogenesis associated transcription factor [Source:HGNC Symbol;Acc:HGNC:7105]	+	gene	overlapping	0	4.3926668524818524E-8	2.1437799659906887E-6	-3.859894037246704	-1.8544871807098389
OLFM2	19	9853718	9936552	-	OLFM2	ENSG00000105088	olfactomedin 2 [Source:HGNC Symbol;Acc:HGNC:17189]	-	gene	overlapping	0	3.198275517206639E-4	0.005320191383361816	-1.647432804107666	-1.211905837059021
PMEPA1	20	57648392	57711536	-	PMEPA1	ENSG00000124225	prostate transmembrane protein, androgen induced 1 [Source:HGNC Symbol;Acc:HGNC:14107]	-	gene	overlapping	0	0.0	0.0	1.9024085998535156	1.8563529253005981
RUNX3	1	24899511	24965121	-	RUNX3	ENSG00000020633	runt related transcription factor 3 [Source:HGNC Symbol;Acc:HGNC:10473]	-	gene	overlapping	0	1.7640605944538578E-17	3.1357786511735167E-15	2.5318727493286133	2.222372531890869
SCIN	7	12570577	12660179	+	AC005281.1	ENSG00000225606	No description	-	gene	overlapping	0	2.9945604711743325E-15	4.2897960574397875E-13	3.6080806255340576	2.7337214946746826
SFRP2	4	153780592	153789120	-	SFRP2	ENSG00000145423	secreted frizzled related protein 2 [Source:HGNC Symbol;Acc:HGNC:10777]	-	gene	overlapping	0	7.006492321624085E-44	6.497120329842014E-41	-6.434081554412842	-4.4015583992004395
SIM2	21	36699133	36749917	+	AP000697.1	ENSG00000224269	No description	-	gene	overlapping	0	4.3556210584938526E-5	9.78528056293726E-4	-6.26138162612915	-0.5634830594062805
SVEP1	9	110365251	110579880	-	SVEP1	ENSG00000165124	sushi, von Willebrand factor type A, EGF and pentraxin domain containing 1 [Source:HGNC Symbol;Acc:HGNC:15985]	-	gene	overlapping	0	7.346023522813994E-8	3.3690716918499675E-6	-2.9415550231933594	-1.8799926042556763
TLR4	9	117704175	117724730	+	AL160272.2	ENSG00000285082	No description	+	gene	overlapping	0	9.771012101172175E-34	4.957363895355579E-31	-3.2539420127868652	-2.9160847663879395
